# A rare variant in D-amino acid oxidase implicates NMDA receptor signaling and cerebellar gene networks in risk for bipolar disorder

**DOI:** 10.1101/2021.06.02.21258261

**Authors:** Naushaba Hasin, Lace M. Riggs, Tatyana Shekhtman, Justin Ashworth, Robert Lease, Rediet T. Oshone, Elizabeth M. Humphries, Judith A. Badner, Pippa A. Thompson, David C. Glahn, David W. Craig, Howard J. Edenberg, Elliot S. Gershon, Francis J. McMahon, John I. Nurnberger, Peter P. Zandi, John R. Kelsoe, Jared C. Roach, Todd D. Gould, Seth A. Ament

## Abstract

Bipolar disorder is an often-severe mental health disorder characterized by alternation between extreme mood states of mania and depression. Despite strong heritability and the recent identification of 64 loci of small effect, pathophysiological mechanisms and much of the genetic risk remain unknown. Here, through genome sequencing and linkage and association analyses, we found that rare variants co-segregating with bipolar disorder in large multiply affected families cluster within gene networks enriched for synaptic and nuclear functions. The top variant in this analysis prioritized by statistical association, predicted deleteriousness, and network centrality was a missense variant in the gene encoding *D*-amino acid oxidase (*DAO*^*G131V*^). Heterologous expression of DAO^G131V^ in human cells resulted in decreased DAO protein abundance and enzymatic activity. In a knock-in mouse harboring this human *DAO*^*G131V*^ variant, *Dao*^*G130V/+*^, we similarly found decreased DAO protein abundance, as well as enhanced stress susceptibility and blunted behavioral responses to pharmacological inhibition of *N*-methyl-D-aspartate receptors (NMDARs). RNA sequencing of cerebellar tissue revealed that *Dao*^*G130V*^ resulted in decreased expression of two gene networks that are enriched for synaptic functions and for genes expressed specifically in Purkinje cells and granule neurons. Similar expression changes in both of these gene networks were also identified in the cerebellum of bipolar disorder cases vs. controls. These findings implicate dysregulation of NMDAR signaling and of gene expression in cerebellar neurons in bipolar disorder pathophysiology and provide insight into its genetic architecture.

**One Sentence Summary:** Functional studies of a rare hypofunctional variant in the D-amino acid oxidase gene implicate stress susceptibility, NMDA receptor signaling, and cerebellar circuits in risk for bipolar disorder.
