## Supplementary material for "A rare variant in D-amino acid oxidase implicates NMDA receptor signaling and cerebellar gene networks in risk for bipolar disorder": Table S2

### Sheet: emmax_plus_linkage.p05.badass_g
gene set	# genes In set	# genes with variants in bipolar pedigrees	odds ratio	p-value
targets_of_FMRP	1279	77	1.89673	1.15143e-06
All_DDD_Genes	2287	108	1.57515	3.20643e-05
targets_of_RBFOX1/3	3472	159	1.46041	3.98135e-05
targets_of_RBFOX2	3096	140	1.41354	0.000295789
gnomAD_pLI.0.9	3189	136	1.41165	0.000359825
CELF4_binding_targets_ensg	2729	127	1.38159	0.00101148
targets_of_CHD8_in_human_brain	2753	119	1.37702	0.00147574
102_autism_risk_Satterstrom	112	10	2.76314	0.00558163
targets_of_mir137	3204	130	1.29056	0.00673164
PsychENCODE_up.regulated_PFC_ASD	746	36	1.52549	0.013708
PsychENCODE_down.regulated_PFC_SCZ	2371	88	1.29582	0.0172062
SynaptomeDB	1984	80	1.24594	0.0427289
PsychENCODE_down.regulated_PFC_bipolar	399	18	1.55121	0.0557635
PsychENCODE_up.regulated_PFC_schizophrenia	2450	92	1.2066	0.0585351
SCZ_risk_SCHEMA_p.0.05	1176	49	1.25044	0.084258
Bipolar_risk_BipEx_p.0.05	121	7	1.58051	0.170029
Neuroticism_risk_MAGMA_p2.77e6	388	12	1.34369	0.200273
PsychENCODE_down.regulated_PFC_autism	865	32	1.18	0.209664
BP_risk_MAGMA_p2.75e6	143	6	1.12098	0.452212
PsychENCODE_up.regulated_PFC_bipolar	720	18	0.821805	0.820607
Depression_risk_MAGMA_p2.77e6	323	6	0.626916	0.911697
MDD_risk_MAGMA_padjust0.05	163	2	0.386009	0.963785
SCZ_GWAS_all_risk_PsychENCODE	1111	21	0.690098	0.965956
